# The Movember Global Action Plan 1 (GAP1) - Unique Prostate Cancer Tissue Microarray Resource

**DOI:** 10.1101/2021.06.03.21256653

**Authors:** Véronique Ouellet, Andrew Erickson, Kathy Wiley, Colm Morrissey, Viktor Berge, Carlos S. Moreno, Kristin Austlid Tasken, Dominique Trudel, Lawrence D. True, Michael S. Lewis, Aud Svindland, Onur Ertunc, Igor Damasceno Vidal, Adeboye O. Osunkoya, Tracy Jones, G. Steven Bova, Tarja Lamminen, Ariel H. Achtman, Mark Buzza, Michelle M Kouspou, GAP1 UTMAs Contributing Investigators, Steven A Bigler, Xinchun Zhou, Stephen J. Freedland, Anne-Marie Mes-Masson, Isla P. Garraway, Bruce J. Trock, Pekka Taimen, Fred Saad, Tuomas Mirtti, Beatrice S. Knudsen, Angelo M. De Marzo

## Abstract

**Background:** The need to better understand the molecular underpinnings of the heterogeneous outcomes of patients with prostate cancer is a pressing global problem and a key research priority for Movember. To address this, the Movember Global Action Plan 1 Unique tissue microarray (GAP1-UTMA) project constructed a set of unique and richly annotated TMAs from prostate cancer samples obtained from multiple institutions across several global locations.

**Methods:** Three separate TMA sets were built that differ by purpose and disease state.

**Results:** The intended use of TMA1 is to validate biomarkers that help determine which clinically localized prostate cancers with associated lymph node metastasis have a high risk of progression to lethal castration resistant metastatic disease, and to compare molecular properties of high risk index lesions within the prostate to regional lymph node metastases resected at the time of prostatectomy. TMA2 was designed to address questions regarding risk of castration resistant prostate cancer (CRPC) and response to suppression of the androgen receptor/androgen axis, and characterization of the castration-resistant phenotype. TMA3’s intended use is to assess and better understand the heterogeneity of molecular markers across different anatomic sites in lethal prostate cancer metastases.

**Conclusion:** The GAP1-UTMA project has succeeded in combining a large set of rare tissue specimens from 501 prostate cancer patients with rich clinical annotation.

**Impact:** This resource is now available to the prostate cancer community as a tool for biomarker validation to address important unanswered clinical questions around disease progression and response to treatment.
