## Supplementary Table 1 for "The Movember Global Action Plan 1 (GAP1) - Unique Prostate Cancer Tissue Microarray Resource"

### Sheet: TMA1
Supplemental Table 1 - TMA1
TMA1
IDENTIFICATION	laboratory identifier: first 3 letters (lower-case) of primary institution
	patient study-specific identifier (different from any hospital or personal identifier): xxx001, xxx002, etc.
	TMA Stream : 0=RP-LN without follow up data (1b), 1= RP-LN with 5 years follow-up data(1a), 2= pre-post ADT (TMA2), 3= Metastasis, 4=RNASeq
DEMOGRAPHICS	Race: white=0, African American=1, Asian=2, Hispanic=3, other=4
	Year of diagnosis: 4 digit year, unknown=9999
	Age at diagnosis: years, unknown=99
	Year of prostatectomy: 4 digit year, unknown=9999
	Age at prostatectomy: years, unknown=99
	Height: inches, unknown=99
	Weight: pounds, unknown=999
	Family history of prostate cancer: yes=1, no=0, unknown=9
	Family history of prostate cancer: Indicate # of affected First Degree Relatives, unknown=9
	Previous history of other cancer: no=0, 1=yes, unknown=9
CLINICAL/PATHOLOGY --- PRE-PROSTATECTOMY --- Information related to the closest biopsy from prostatectomy	Biopsy Gleason sum: 6,7,8,9,10
	Biopsy primary Gleason grade: 3,4,5
	Biopsy secondary Gleason grade: 3,4,5
	Perineural invasion: negative=0, positive=1, unknown=9
	PSA at time of treatment or diagnosis: ng/ml xx.x, unknown=999
	Prostate volume: cc or ml xx, unknown=99
	Clinical stage (AJCC 2002): TNM (T upper case, substage e.g. 2b, lower case)
CLINICAL/PATHOLOGY --- AT TIME OF PROSTATECTOMY (RP)	Type of prostatectomy: open=0, laparoscopic=1, RALP=2, other=3, unknown=9
	Prostate wet weight: grams xx.x, unknown=999
	Laterality: unilateral=0, bilateral=1, unknown=9
	RP Gleason score sum: 6,7,8,9,10
	RP primary Gleason grade: 3,4,5
	RP secondary Gleason grade: 3,4,5
	Surgical margin status: negative=0, positive=1, unknown=9
	Angiolymphatic invasion negative=0, positive=1, unknown=9
	Extraprostatic extension: negative=0, positive=1, unknown=9
	Seminal vesicle invasion: negative=0, positive=1, unknown=9
	Lymph node metastasis: negative=0, positive=1, unknown=9
	Positive lymph node location: negative=0, periprostatic=1, pelvic=2, unknown=9
	Number of positive lymph nodes: 0, 1, 2, …., unknown=99
	Largest foci in metastatic lymph nodes: cm (diameter), negative lymph nodes=0, unknown=99
TREATMENT --- PRE-PROSTATECTOMY THERAPY	Neoadjuvant radiation therapy: no=0, yes=1
	Neoadjuvant radiation therapy total dose: Gy, unknown=999, n/a (no treatment)=88
	Neoadjuvant hormonal therapy: no=0, yes=1
	Neoadjuvant hormonal therapy duration: months, unknown=99, na (no treatment)=88
TREATMENT --- POST-PROSTATECTOMY THERAPY	Adjuvant radiation therapy: no=0, yes=1, unknown=9
	Interval from RP to adjuvant radiation therapy: months, unknown=999, n/a (no treatment) =888
	Adjuvant radiation therapy total dose: Gy, unknown=999, n/a (no treatment)=88
	Adjuvant hormone therapy 1 (LhRh analogue) : no=0, yes=1, unknown=9
	Orchiectomy : no=0, yes=1, unknown=9
	Interval from RP to adjuvant hormone therapy 1: months, unknown=99, n/a (no treatment) =888
	Adjuvant hormone therapy 1 duration: months, unknown=99, n/a (no treatment) =88. If ongoing or if orchiectomy calculate time between start/orchi to last follow-up. For intermitent, calculate interval from start to stop/last follow-up.
	ongoing/orchiectomy = 1, completed = 0, unknown=99, n/a (no treatment) =88
	Adjuvant hormone therapy 2 (anti-androgen therapy): no=0, yes=1, unknown=9
	Interval from RP to adjuvant hormone therapy 2: months, unknown=99, n/a (no treatment) =88
	Adjuvant hormone therapy 2 duration: months, unknown=99, n/a (no treatment) =88. If ongoing or if orchiectomy calculate time between start/orchi to last follow-up. For intermitent, calculate interval from start to stop/last follow-up.
	ongoing/orchiectomy = 1, completed = 0, unknown=99 , n/a (no treatment) =88
	Salvage therapy: none=0, radiation only=1, hormone only=2, radiation+hormone=3, unknown=9
	PSA at start of salvage therapy: xx.x ng/ml, unknown=99, n/a (no treatment) =88
	Interval from RP to start of salvage therapy: months, unknown=99, n/a (no treatment)=88
	Salvage radiation therapy total dose: Gy, unknown=9999, n/a (no treatment) =8888
	Salvage hormone therapy duration: months, unknown=99, n/a (no treatment) =88. If ongoing or if orchiectomy calculate time between start/orchi to last follow-up. For intermitent, calculate interval from start to stop/last follow-up.
	ongoing = 1, completed = 0, unknown=99, n/a (no treatment) =88, continuous = 1, intermitent = 2
	mCRPC hormone therapy: no=0, yes=1, unknown=9. ADT after diagnosis of metastasis
	mCRPC hormone therapy: name of agent, unknown=9, n/a=8
	Interval from RP to mCRPC hormone therapy: months, unknown=99, n/a=888
	mCRPC hormone therapy duration: months, unknown=99, n/a=888
	ongoing = 1, completed = 0, unknown=99, n/a (no treatment) =88
	mCRPC chemotherapy: no=0, yes=1, unknown=9
	mCRPC chemotherapy: name of agent, unknown=99, n/a=88
	Interval from RP to mCRPC chemotherapy: months, unknown=99, n/a=888
	mCRPC chemotherapy duration: months, unknown=99, n/a=88. If ongoing calculate time between start to last follow-up.
	ongoing = 1, completed = 0, unknown=99 , n/a (no treatment) =88
	Bone specific treatment (ex. bisphosphonate) : no=0, yes=1, unknown=9
	Bone specific treatment: name of agent, unknown=99, n/a=88
	Interval from RP to Bone specific treatment: months, unknown=99, n/a=888
	Bone specific treatment duration: months, unknown=99, n/a=88. If ongoing calculate time between start to last follow-up.
	ongoing = 1, completed = 0, unknown=99 , n/a (no treatment) =88
OUTCOME EVENTS	Recurrence: none=0, biochemical=1, local=2, unknown=9. PSA of 0.2ng/mL and rising
	0.2 and rising = 1, prior to treatment (did not reach 0.2ng/mL but received treatment) = 2, failed RP (PSA did not reach 0 after RP) =3
	PSA at time of recurrence: ng/ml, unknown=99
	Interval from RP to recurrence: months, none=months to last follow-up, n/a=888, unknown=99. Use the date of the first 0.2ng/mL (confirmed later on)
	Metastasis: no=0, yes=1, unknown=9
	Metastasis sites: none=0, lymph node only= 1, bone only=2, visceral only=3, lymph node and bone = 4, bone and visceral=5, unknown=9
	Interval from RP to metastasis: months, none=months to last follow-up, unknown=99 , n/a = 888
	Interval from RP to last follow-up: months, unknown=99. All type of contact is appropriate (not only prostate cancer associated, include test results and visit to any clinics)
	Interval from RP to last follow-up: months, unknown=99. PC related appointments, follow-up, treatment or test results
	Vital status at last follow-up: alive=0, dead from prostate cancer=1, dead other causes=2, unknown=9

### Sheet: TMA2
Supplemental Table 1 - TMA2
TMA2
STUDY IDENTIFIERS	laboratory identifier: first 3 letters (lower-case) of primary institution
	patient study-specific identifier (different from any hospital or personal identifier): xxx001, xxx002, etc.
	TMA Stream: 0=RP-LN without follow up data (1b), 1= RP-LN with 5 years follow-up data(1a), 2= pre-post ADT (TMA2), 3= Metastasis, 4=RNASeq
DEMOGRAPHICS	Race: white=0, AA=1, Asian=2, Hispanic=3, other=4
	Year of diagnosis: 4 digit year, unknown=9999
	Age at diagnosis: years, unknown=999
	Type of initial treatment: none=0, RP=1, radiation=2, ADT=3, radiation+adt=4, other=5, unknown=9
	Year of initial treatment: 4 digit year, unknown=9999
	Age at initial treatment: years, unknown=999
	Height: inches, unknown=99
	Weight: pounds, unknown=999
	Family history of prostate cancer: yes=1, no=0, unknown = 9
	Family history of prostate cancer: Indicate # of affected First Degree Relatives, unknown=9
	Previous history of other cancer: no=0, 1=yes, unknown=9
PRE-ADT	PSA at time of diagnosis: ng/ml, unknown=999
	Clinical stage (AJCC 2002): TNM (T upper case, substage e.g. 2b, lower case)
	PSA at time of pre-ADT: ng/ml
DIAGNOSED BY BIOPSY	Diagnosed by biopsy: no=0, yes=1, unknown=9 (if NO, other biopsy variables=88 "not applicable")
	Number of biopsy cores sampled: unknown=99, n/a=88
	Number of positive cores: unknown=99, n/a=88
	Maximum core involvement: %, unknown=999, n/a=88
	Primary Gleason grade: 3, 4, 5, unknown=9, n/a=88
	Secondary Gleason grade: 3, 4, 5, unknown=9, n/a=88
	Tertiary Gleason grade: 4, 5, unknown=99, n/a=88
	Biopsy Gleason sum: 6, 7, 8, 9, 10, unknown=99, n/a=88
PRE-ADT BIOPSY SPECIMEN ON TMA	yes=1, no=0 , if no please add n/a=88 in following biopsy related fields
	Gleason grade of biopsy tissue used in pre-ADT specimen for TMA2: 3+3=6 (or lower), 3+4 or 4+3=7 4+4 or 3+5 or 5+3=8, 4+5 or 5+4 =9, 5+5=10, n/a=88
	Pre-ADT specimen for TMA2 is the biopsy at time of: diagnosis=0, prior to ADT=1, unknown=9, n/a=88
	Year of pre-ADT biopsy specimen collection: 4 digit year
	Time from diagnosis to the pre-ADT repeated biopsy used in TMA: months, unknown=999, n/a=88
DIAGNOSED BY TURP	Diagnosed by TURP: no=0, yes=1, unknown=9 (if NO, other TURP variables=88 "not applicable")
	Reason for TURP: benign=0, prostate cancer=1, unknown=9, n/a=8
	Estimated volume of TURPed tissues: cc, unknown=999, n/a=88
	Estimated volume of prostate (clinical or image): cc, unknown=999, n/a=88
	Pieces of TURPed tissues positive for prostate cancer: integer, unknown=99, n/a=88
	TURP Gleason sum: 6, 7, 8, 9, 10, unknown=9, n/a=8
	TURP highest Gleason grade: 3, 4, 5, unknown=9, n/a=8
PRE-ADT TURP SPECIMEN ON TMA	yes=1, no=0 , if no please add n/= 88 in following TURP related fields
	Gleason grade: 3, 4, 5, n/a=8 (no TURP specimen on TMA)
	TURP piece is cauterized: no=0, yes=1, unknown=9, n/a=8
	Clinical stage at time of TURP (AJCC 2002): TNM (T upper case, substage e.g. 2b, lower case)
	Year of pre-ADT TURP specimen collection: 4 digit year
	Time from diagnosis to the pre-ADT TURP specimen used in TMA: months, unknown=99, n/a=88
PRE-ADT PROSTATECTOMY SPECIMEN ON TMA	Prostatectomy: no=0, yes=1 (if NO, other prostatectomy variables=88 "not applicable")
	Year of RP specimen collection: 4 digit year, n/a=88
	Pathological stage at time of RP (AJCC 2002): TNM (T upper case, substage e.g. 2b, lower case) , n/a=88
	Prostatectomy prostate volume: cc/ml, unknown=999, n/a=88
	Prostatectomy wet weight: grams, unknown=999, n/a=88
	% of tumor (if size, convert to %: integer, unknown=999, n/a=88
	Laterality: unilateral=0, bilateral=1, unknown=9, n/a=88
	RP Gleason sum: 6, 7, 8, 9, 10, n/a=88
	RP primary Gleason grade: 3, 4, 5, unknown=9, n/a=88
	RP Gleason grade in tissue used for pre-ADT specimen of TMA2: 3, 4, 5, unknown=9, n/a=88
	RP tissue used in pre-ADT specimen of TMA2 is cauterized: no=0, yes=1, unknown=9, n/a=88
	Surgical margin status: negative=0, positive=1, unknown=9, n/a=88
	Angiolymphatic invasion status: negative=0, positive=1, unknown=9, n/a=88
	Extraprostatic extension: negative=0, positive=1, unknown=9, n/a=88
	Seminal vesicle invasion: negative=0, positive=1, unknown=9, n/a=88
	Lymph node involvement: negative=0, positive=1, unknown=9, n/a=88
ADT (if treatment=NO, value for remaining variables=88 or 888 "not applicable") Include treatments if given prior to post ADT treatment	Neoadjuvant ADT: no=0, yes=1, unknown=9
	Neoadjuvant ADT duration: months, none=0, unknown=99, na=888
	Primary ADT (first treatment patient received instead of RP or RT)(LhRh analogue): no=0, yes=1, unknown=9
	Primary ADT name of hormone 1 (LhRh analogue): name, unknown=99, n/a=88
	Orchiectomy : no=0, yes=1, unknown=9
	Primary ADT 1 (LhRh analogue/orchiectomy) included radiation: no=0, yes=1, unknown=9, n/a=8
	Interval from diagnosis to starting primary ADT 1(LhRh analogue or orchiectomy): months, unknown=99, n/a=88
	Duration of primary ADT 1 (LhRh analogue/orchiectomy): months, unknown=99, n/a=88. For intermitent, calculate interval from start to stop.
	Interval from start of ADT 1 (LhRh analogue/orchiectomy) to starting radiation: months, unknown=999, n/a=88
	Total dose of radiation with ADT 1: Gy, unknown=9999, n/a=888
	Interval from start of ADT 1 (LhRh analogue/orchiectomy) to collection of post-ADT specimen: months, n/a=88
	Primary ADT 2 (anti-androgen) treatment patient received instead of RP or RT) name of hormone 2: name, unknown=99, n/a=88
	Primary ADT 2 (anti-androgen) included radiation: no=0, yes=1, unknown=9, n/a=8
	Interval from diagnosis to starting primary ADT 2 (anti-androgen): months, unknown=99, n/a=88
	Duration of primary ADT 2 (anti-androgen): months, unknown=999, n/a=88. For intermitent, calculate interval from start to stop.
	Interval from start of ADT 2 (anti-androgen) to starting radiation: months, unknown=999, n/a=88
	Total dose of radiation with ADT 2 (anti-androgen) : Gy, unknown=999, n/a=88
	Interval from start of ADT 2 (anti-androgen) to collection of post-ADT specimen: months, n/a=88
	Adjuvant ADT 1 (LhRh analogue) (after RP): no=0, yes=1, , n/a=8
	Orchiectomy : no=0, yes=1, unknown=9
	Adjuvant ADT 1 (LhRh analogue/orchiectomy) included radiation: no=0, yes=1, unknown=9, n/a=88
	Interval from primary treatment to adjuvant ADT 1 (LhRh analogue/orchiectomy) : months, n/a=88
	Adjuvant ADT 1 (LhRh analogue/orchiectomy) duration: months, unknown=999, n/a=888
	Interval from start of adjuvant ADT 1 (LhRh analogue/orchiectomy) to starting radiation: months, n/a=88
	Total dose of radiation with adjuvant ADT 1 (LhRh analogue/orchiectomy) : Gy, unknown=999, n/a=88
	Adjuvant ADT 2 (anti-androgen): no=0, 1=yes
	Adjuvant ADT 2 (anti-androgen) included radiation: no=0, yes=1, unknown=9, n/a=88
	Interval from primary treatment to adjuvant ADT 2 (anti-androgen) : months, unknown=999, n/a=88
	Adjuvant ADT 2 (anti-androgen) duration: months, unknown=999, n/a=888
	Interval from start of adjuvant ADT 2 (anti-androgen) to starting radiation: months, unknown=999, n/a=88
	Total dose of radiation with adjuvant ADT 2 (anti-androgen) : Gy, unknown=999, n/a=88
	Salvage therapy: none=0, radiation only=1, hormone only=2, radiation+hormone=3, unknown=9
	PSA at start of salvage therapy: xx.x ng/ml, unknown=99, n/a=88
	Interval from diagnosis to start of salvage therapy: months, unknown=999, n/a=888
	Salvage radiation therapy total dose: Gy, unknown=999, n/a=88
	Salvage hormone therapy duration: months, unknown=999, n/a=88
	mCRPC ADT 1: no=0, yes=1, n/a=88
	mCRPC ADT 1: name of agent, unknown=99, n/a=88
	Interval from diagnosis to mCRPC ADT 1: months, unknown=999, n/a=888
	mCRPC ADT 1 duration: months, n/a=88
	mCRPC ADT 2: no=0, yes=1, n/a=88
	mCRPC ADT 2: name of agent, n/a=88
	Interval from diagnosis to mCRPC ADT 2: months, unknown=999, n/a=888
	mCRPC ADT 2 duration: months, n/a=88
POST-ADT SPECIMEN	Type of post-ADT specimen for TMA2: biopsy=0, TURP=1, prostatectomy=2, metastasis=3
	Year of post-ADT specimen collection: 4 digit year
	Interval from starting ADT to collection of post-ADT specimen for TMA2: months
	Gleason grade in post-ADT specimen used for TMA2: 3, 4, 5, unknown=9
	PSA value closest to time of collection of post-ADT specimen for TMA2: ng/ml
OUTCOME EVENTS	Recurrence: none=0, biochemical=1, local=2, distal = 3
	PSA at time of recurrence: ng/ml, unknown=999, n/a=88
	Interval from primary treatment to recurrence: months, none=months to last follow-up, unknown=999,
	Metastasis: no=0, yes=1
	Metastasis sites: none=0, lymph node only= 2, bone only=2, visceral only=3, lymph node and bone = 4, bone and visceral=5, unknown=9 n/a = 88
	Interval from primary treatment to metastasis: months, none=months to last follow-up, unknown=999,
	CRPC status: (JCO 2008, HIScher) no=0, yes=1, unknown=9
	Year of CRPC: 4 digit year
	Interval from diagnosis to castrate resistance: months, unknown=999, n/a=888
	Interval from primary treatment to castrate resistance: months, unknown=999, n/a=888
	Interval from diagnosis to last follow-up (not only prostate cancer associated, include test results and visit to any clinics): months, unknown=999
	Interval from RP to last follow-up: months, unknown=99. PC related appointments, follow-up, treatment or test results
	Vital status at last follow-up: alive=0, dead from prostate cancer=1, dead other causes=2, unknown=9

### Sheet: TMA3
Supplemental Table 1 - TMA3
TMA3
STUDY IDENTIFIERS	laboratory identifier: first 3 letters (lower-case) of primary institution
	patient study-specific identifier (different from any hospital or personal identifier): xxx001, xxx002, etc.
	TMA Stream : 0=RP-LN without follow up data (1b), 1= RP-LN with 5 years follow-up data(1a), 2= pre-post ADT (TMA2), 3= Metastasis, 4=RNASeq
DEMOGRAPHICS	Race: white=0, AA=1, Asian=2, Hispanic=3, other=4
	Year of diagnosis: 4 digit year, unknown=9999
	Age at diagnosis: years, unknown=999
	Type of initial treatment: none=0, RP=1, radiation=2, ADT=3, radiation+adt=4, other=5, unknown=9
	Year of initial treatment: 4 digit year, unknown=9999, n/a=888
	Age at initial treatment: years, unknown=999, n/a=9999
	Family history of prostate cancer: yes=1, no=0, unknown = 9
	Family history of prostate cancer: Indicate # of affected First Degree Relatives, unknown=9
	Previous history of other cancer: no=0, yes=1, unknown=9
DIAGNOSIS INFORMATION	PSA at time of diagnosis: ng/ml, unknown=999
	Clinical stage (AJCC 2002): TNM (T upper case, substage e.g. 2b, lower case)
	Metastatic at diagnosis: no=0, yes=1, unknown=9
	Method of diagnosis: biopsy=0, TURP=1, imaging=2, autopsy=3, other=4, unknown=9
	Primary Gleason grade: 3, 4, 5, unknown=9
	Secondary Gleason grade: 3, 4, 5, unknown=9
	Tertiary Gleason grade: 4, 5, unknown=99, n/a=88
	Biopsy Gleason sum: 6, 7, 8, 9, 10, unknown=99
PRIMARY TREATMENT INFORMATION	Prostatectomy: no=0, yes=1, unknown=9 (if NO, other prostatectomy variables=88 or 888 "not applicable")
	Year of RP 4 digit year, unknown=9999, n/a=888
	RP Gleason sum: 6, 7, 8, 9, 10, unknown=99, n/a=88
	RP primary Gleason grade: 3, 4, 5, unknown=9, n/a=88
	RP secondary Gleason grade: 3, 4, 5, unknown=9, n/a=88
	Surgical margin status: negative=0, positive=1, unknown=9, n/a=88
	Angiolymphatic invasion status: negative=0, positive=1, unknown=9, n/a=88
	Extraprostatic extension: negative=0, positive=1, unknown=9, n/a=88
	Seminal vesicle invasion: negative=0, positive=1, unknown=9, n/a=88
	Lymph node involvement: negative=0, positive=1, unknown=9, n/a=88
	no=0, yes=1, unknown=9
	total dose Gy, unknown = 999, na=888 (use if rt_primtx=0)
	ADT in conjunction with RT: no=0, yes=1, unknown=9, n/a=8 (use if rt_primtx=0)
	Duration of ADT in conjunction with RT: months, unknown=99, n/a=88 (if rt_primtx=0 or if rtadt_primtx=0)
	Neoadjuvant treatment: none=0, radiation=1, ADT=2, radiation+ADT=3, unknown=9
	Adjuvant ADT: no=0, yes=1, unknown=9
	Adjuvant ADT included radiation: no=0, yes=1, n/a=88
	Adjuvant ADT duration: months, none=0, unknown=999, n/a=88
	Total dose of radiation with adjuvant ADT: Gy, unknown=999, n/a=88
	Salvage therapy: none=0, radiation only=1, hormone only=2, radiation+hormone=3
	PSA at start of salvage therapy: xx.x ng/ml, unknown=99, n/a=88
	Interval from diagnosis to start of salvage therapy: months, unknown=999, n/a=888
METASTATIC TREATMENT	Metastatic ADT: no=0, yes=1, unknown=9
	Metastatic ADT: name of agent, unknown=99, n/a=88
	Interval from diagnosis to metastatic ADT: months, unknown=999, n/a=888
	Metastatic ADT duration: months, unknown=999, n/a=888
	CRPC status: (JCO 2008, HIScher) no=0, yes=1
	Interval from diagnosis to castrate resistance: months, unknown=999, n/a=888
	Duration of castrate resistance: from start CRPC to death or last follow-up : months, unknown=999, n/a=88
	Interval from diagnosis to first positive bone scan: months
	Age at first positive bone scan: years
	Radiation for skeletal mets: no=0, yes=1, unknown=9
	Skeletal radiation to spine: no=0, yes=1, unknown=9, n/a = 8
	Skeletal radiation to extremities: no=0, yes=1, unknown=9, n/a = 8
	Skeletal radiation to rib: no=0, yes=1, unknown=9, n/a = 8
	Skeletal radiation to skull: no=0, yes=1, unknown=9, n/a = 8
	Skeletal radiation to hip/pelvis: no=0, yes=1, unknown=9, n/a = 8
	Skeletal radiation other: no=0, yes=1, unknown=9, n/a = 8
	ketaconazole: no=0, yes=1
	Interval from diagnosis to start ketaconazole: months, unknown=999, n/a=888
	Ketaconazole duration: months, n/a=88
	DES (diethylstilbestrol): no=0, yes=1
	Interval from diagnosis to start DES: months, unknown=999, n/a=888
	DES duration: months, n/a=88
	Corticosteroid: no=0, yes=1
	Interval from diagnosis to start corticosteroid: months, unknown=999, n/a=888
	Corticosteroid duration: months, n/a=88
	Taxotere: no=0, yes=1
	Interval from diagnosis to start Taxotere: months, unknown=999, n/a=888
	Taxotere duration: months, n/a=88
	Taxol: no=0, yes=1
	Interval from diagnosis to start Taxol: months, unknown=999, n/a=888
	Taxol duration: months, n/a=88
	Carboplatin: no=0, yes=1
	Interval from diagnosis to start carboplatin: months, unknown=999, n/a=888
	Carboplatin duration: months, n/a=88
	Estramustine (Emcyt): no=0, yes=1
	Interval from diagnosis to start Estramustine (Emcyt): months, unknown=999, n/a=888
	Estramustine (Emcyt) duration: months, n/a=88
	Mitoxantrone: no=0, yes=1
	Interval from diagnosis to start mitoxantrone: months, unknown=999, n/a=888
	mitoxantrone duration: months, n/a=88
	Cytoxan+5FU: no=0, yes=1
	Interval from diagnosis to start Cytoxan+5FU: months, unknown=999, n/a=888
	Cytoxan+5FU duration: months, n/a=88
	Abiraterone: no=0, yes=1
	Interval from diagnosis to start Abiraterone: months, unknown=999, n/a=888
	Abiraterone duration: months, n/a=88
	Enzalutamide (MDV3100): no=0, yes=1
	Interval from diagnosis to start Enzalutamide (MDV3100): months, unknown=999, n/a=888
	Enzalutamide (MDV3100) duration: months, n/a=88
	Bisphosphonates: no=0, yes=1
	Bisphosphonates - name of agent, , n/a=88
	Interval from diagnosis to start Bisphosphonates: months, unknown=999, n/a=888
	Bisphosphonates duration: months, n/a=88
PRIMARY TUMOR SPECIMENS	Prostate tumor specimen: none=0, biopsy=1, prostatectomy=2, autopsy=3, TURP=4
	Interval from diagnosis to sampling primary tumor: months, unknown=999, n/a=8888
	Year of specimen collection: 4 digit year
METASTATIC SPECIMENS (coding for mets sites to be determined when all sites are known)	Metastasis site 1: text
	Metastasis site 1 sampling method: biopsy=0, surgery=1, autopsy=2
	If sampling method was autopsy, how many hours post mortem samples were collected
	Year of met site 1 collection: 4 digit year
	Interval from diagnosis to sampling metastasis site 1: months, unknown=999
	Metastasis site 2: text, n/a=88
	Metastasis site 2 sampling method: biopsy=0, surgery=1, autopsy=2, n/a=88
	If sampling method was autopsy, how many hours post mortem samples were collected, n/a=88
	Year of met site 1 collection: 4 digit year, n/a=8888
	Interval from diagnosis to sampling metastasis site 2: months, unknown=999, n/a=88
	Metastasis site 3: text, n/a=88
	Metastasis site 3 sampling method: biopsy=0, surgery=1, autopsy=2, n/a=88
	If sampling method was autopsy, how many hours post mortem samples were collected, n/a=88
	Year of met site 1 collection: 4 digit year, n/a=8888
	Interval from diagnosis to sampling metastasis site 3: months, unknown=999, n/a=88
	Metastasis site 4: text, n/a=88
	Metastasis site 4 sampling method: biopsy=0, surgery=1, autopsy=2, n/a=88
	If sampling method was autopsy, how many hours post mortem samples were collected, n/a=88
	Year of met site 1 collection: 4 digit year, n/a=8888
	Interval from diagnosis to sampling metastasis site 4: months, unknown=999, n/a=888
OUTCOME EVENTS	Interval from diagnosis to recurrence: months, unknown=999
	Interval from diagnosis to metastasis: months, unknown=999
	Interval from diagnosis to last follow-up (not only prostate cancer associated, include test results and visit to any clinics): months, unknown=999
	final PSA value: ng/ml, unknown=999
	Interval from diagnosis to final PSA: months, unknown=999
	Vital status at last follow-up: alive=0, dead from prostate cancer=1, dead other causes=2, unknown=9
